# Alzheimer’s disease CSF biomarkers correlate with early pathology and alterations in neuronal and glial gene expression

**DOI:** 10.1101/2024.06.11.24308706

**Authors:** Ali S. Ropri, Tiffany G. Lam, Vrinda Kalia, Heather M. Buchanan, Anne Marie W. Bartosch, Elliot H. H. Youth, Harrison Xiao, Sophie K. Ross, Anu Jain, Jayanta K. Chakrabarty, Min Suk Kang, Deborah Boyett, Eleonora F. Spinazzi, Gail Iodice, Robert A. McGovern, Lawrence S. Honig, Lewis M. Brown, Gary W. Miller, Guy M. McKhann, Andrew F. Teich

**Affiliations:** Department of Pathology and Cell Biology, Columbia University Irving Medical Center, New York, NY 10032, USA; Taub Institute for Research on Alzheimer’s Disease and the Aging Brain, Columbia University Irving Medical Center, New York, NY 10032, USA; Dept. of Environmental Health Sciences, Mailman School of Public Health, Columbia University, New York, NY 10032, USA; Quantitative Proteomics and Metabolomics Center, Department of Biological Sciences, Columbia University, New York, NY 10027, USA; Department of Neurology, Columbia University, New York, NY 10032, USA; Department of Neurosurgery, Columbia University, New York, NY 10032, USA; Ankyra Therapeutics, Cambridge, MA 02142, USA; Department of Neurosurgery, University of Minnesota, Minneapolis, MN 55455, USA

**Keywords:** Alzheimer’s disease, CSF, biomarkers, proteomics, metabolomics

## Abstract

**INTRODUCTION:** Normal pressure hydrocephalus (NPH) patients undergoing cortical shunting frequently show early AD pathology on cortical biopsy, which is predictive of progression to clinical AD. The objective of this study was to use samples from this cohort to identify CSF biomarkers for AD-related CNS pathophysiologic changes using tissue and fluids with early pathology, free of post-mortem artifact.

**METHODS:** We analyzed Simoa, proteomic, and metabolomic CSF data from 81 patients with previously documented pathologic and transcriptomic changes.

**RESULTS:** AD pathology on biopsy correlates with CSF β-amyloid-40/42, neurofilament light chain (NfL), and phospho-tau-181(p-tau181)/β-amyloid-42, while several gene expression modules correlate with NfL. Proteomic analysis highlights 7 core proteins that correlate with pathology and gene expression changes on biopsy, and metabolomic analysis of CSF identifies disease-relevant groups that correlate with biopsy data..

**DISCUSSION:** As additional biomarkers are added to AD diagnostic panels, our work provides insight into the CNS pathophysiology these markers are tracking.
