## Supplementary Table for "Alzheimer’s disease CSF biomarkers correlate with early pathology and alterations in neuronal and glial gene expression"

### Sheet: Supplementary Table 1
	average amyloid plaque count	0	greater than 0, up to 10	greater than 10, up to 20	greater than 20, up to 30	greater than 30
		39	19	7	7	9
	tau grade	0	1	2	3
		30	33	12	6
	Cognitive Impairment (CI), no CI, or NA (data not found)	CI	no CI	NA
		48	25	8
	Sex	female	male
		33	48
	Age	50-64	65-70	71-75	76-80	81-90
		10	12	20	18	21

### Sheet: Supplementary Table 2
MEdarkgrey			MEmediumpurple3			MEorange			MEsaddlebrown
Gene symbol	Spearman r with eigengene		Gene symbol	Spearman r with eigengene		Gene symbol	Spearman r with eigengene		Gene symbol	Spearman r with eigengene
NPHP4	0.275855		SLC2A5	0.568874		SAMD11	0.373333		FCGR1A	0.179172
GPR3	0.615054		PTAFR	0.595657		SMIM1	0.274756		FCER1G	0.579092
EPB41	-0.408187		TAL1	0.495146		RP5-1115A15	0.280026		MTHFD2	0.394715
STK40	0.462257		DRAM2	0.339547		PDPN	0.551341		ARHGAP15	0.48645
ANKRD35	-0.457108		CTTNBP2NL	0.365625		NBPF1	0.315636		SLC11A1	0.54452
PRKAB2	-0.251379		OLFML3	0.526221		SYNC	0.302889		HPSE	0.565992
RP1-35C21	0.425025		SRGAP2C	0.398756		CCDC163P	0.202267		TLR2	0.544731
TNNT2	-0.28982		INPP5D	0.602973		C1orf168	0.35714		ARSB	-0.236486
LAMB3	0.265002		CX3CR1	0.819241		C1orf87	0.542373		CD14	0.658261
SPATA17	-0.315596		P2RY13	0.698778		RP4-668G5	0.274111		CD74	0.687765
SIPA1L2	0.36763		P2RY12	0.760768		RP11-86H7	0.305247		HLA-DQB1	0.229493
PCNXL2	0.447203		ST6GAL1	0.642311		LINC01057	0.430436		HLA-DMA	0.69239
AC011995	0.299887		MSH3	-0.295634		CHI3L2	0.664065		HLA-DOA	0.704592
APOB	-0.358319		ADRB2	0.223024		PIFO	0.583475		TREM2	0.553588
EFR3B	0.413769		FGD2	0.709409		RP6-206I17	0.316754		CYBB	0.578668
RP11-509E16	0.464		CNPY3	0.383298		AL592284	-0.346046		MS4A6A	0.829529
C2orf70	-0.259622		TAGAP	0.284329		GPR161	0.384679		MS4A4A	0.566728
PSME4	0.234703		IKZF1	0.519994		CHI3L1	0.587757		MS4A7	0.705429
EML6	0.454548		DOCK8	0.522755		CHIT1	0.267532		IL10RA	0.384014
RTN4	0.32931		SUSD3	0.69239		PFKFB2	0.615114		SLC37A2	0.629695
EGR4	0.604927		PTGS1	0.578547		PPP2R5A	-0.45209		CD69	0.332645
SEMA4F	-0.226561		APBB1IP	0.762844		ITPKB	0.535441		CLEC7A	0.513888
KCNIP3	0.677074		PALD1	0.539623		AC016995	0.44156		CIITA	0.637544
VWA3B	-0.387621		SLC29A3	0.472998		ABCG8	0.430748		ITGAX	0.529758
NPAS2	0.529939		LPXN	0.383822		PRORSD1P	-0.254775		CMTM3	0.478228
AC104655	0.339255		CYB561A3	0.389183		EVA1A	0.258926		VAT1	0.266453
SCN7A	-0.455989		MARK2	0.214359		CNGA3	0.335345		ABI3	0.422919
FAM132B	0.401385		FMNL3	0.505998		RP5-935K16	-0.390553		CD300LF	0.408237
SNED1	0.293377		BIN2	0.460151		AC133785	0.272036		HCST	0.506683
RFTN1	0.430436		NCKAP1L	0.750006		AC073869	-0.365211		APOC1	0.348948
ARPP21	0.508003		TMEM119	0.692984		CDCA7	0.335577		CD37	0.276086
VIPR1	0.485402		SELPLG	0.833811		OBSL1	0.305791		IL4I1	0.319001
TMEM158	0.233151		SH2B3	0.487105		CHL1-AS2	0.333622		RP11-206L10	0.250392
FAM107A	-0.565196		GPR183	0.694758		GALNT15	0.360062		TNFRSF14	0.594085
PLCXD2	-0.438658		PLCB2	0.635811		PLCD1	0.308653		RP3-510D11	0.340545
ZDHHC23	0.416228		IL16	0.347588		DLEC1	0.431685		XKR8	-0.372305
FBXO40	-0.499307		ITGAM	0.746026		MYL3	0.428712		ZMYM1	-0.275955
PLXNA1	0.378563		MAF	0.462791		CCDC36	-0.253727		ERMAP	0.322286
RP11-651P23	0.304048		SPNS3	0.539935		BSN-AS2	0.27659		RFX5	0.304411
RPL7L1P8	-0.390684		HCK	0.484152		HEMK1	0.294889		S100A3	0.382029
FAM131A	0.603678		LYL1	0.296813		ADAMTS9	0.331274		AIM2	0.369595
ETV5	0.583737		CYTH4	0.574376		ATG3	-0.397033		ARHGAP30	0.51952
ABLIM2	0.625221		LINC01141	0.541507		BOC	0.290939		PTPN7	0.512386
HTRA3	0.346611		LAPTM5	0.678565		PLSCR4	0.467799		NAGK	0.462992
RP11-380P13	0.296965		COL8A2	0.417679		CP	0.349412		AC083899	-0.22775
RP13-497K6	0.44823		RP11-170N11	0.327556		SERPINI2	0.372315		FAHD2A	0.321168
RAI14	0.25144		TGFBR3	-0.38219		WDR49	0.544671		STEAP3	0.475426
CTD-2023N9	0.441943		DENND2D	-0.380356		AC093323	-0.171313		GYPC	0.307746
HOMER1	0.639459		AL592494	0.416178		GRPEL1	-0.255581		AC140481	0.268428
C5orf27	-0.365625		SRGAP2B	0.304451		GPR125	0.367368		RP11-434D12	0.024289
PCSK1	0.369534		RP11-263K19	-0.42443		LINC01094	0.733693		SLC15A2	-0.489503
FAM13B	-0.239338		IFI16	0.443394		NPNT	0.506361		RPL32P3	0.231368
AC005592	0.609129		SRGAP2	0.487992		PLA2G12A	0.421075		MYL5	0.436643
ERGIC1	0.324725		FAM177B	0.370945		CFI	0.262876		UVSSA	0.385757
NRN1	0.526402		RP11-552D4	0.571817		SFRP2	0.222017		CYTL1	0.437459
CD83	-0.424622		NLRP3	0.479094		AC110771	0.255148		RP11-362F19	0.345291
NRSN1	0.641071		MOB1A	0.351629		OSMR	0.333542		SRD5A1	0.281336
U91328	-0.299242		HK2	0.600756		LIX1	0.398957		GAPT	0.497171
FBXO9	0.229604		DHRS9	0.505686		TSLP	0.334428		RGMB-AS1	0.274132
SMPDL3A	-0.39148		XIRP1	0.380185		FBXL21	-0.262634		EPB41L4A-AS2	0.0755271
AKAP12	-0.401083		CSTA	-0.430929		SPARC	0.402091		SRP19	0.346419
LINC00473	0.417155		IGSF10	0.318266		RP11-267A15	0.359921		LRRTM2	-0.40988
SNX8	0.378875		SUCNR1	0.44822		MSX2	0.355881		FAT2	0.269023
PMS2CL	0.332554		B3GNT5	0.649485		RP11-798K23	0.325339		MIR146A	0.24093
HSPB1	-0.429801		TLR10	0.664166		TRIM52-AS1	0.301005		ZKSCAN3	0.314084
NPTX2	0.654372		MMRN1	0.603275		PXDC1	-0.015311		LST1	0.362068
GJC3	-0.292763		FAM105A	0.545437		GMPR	0.508174		APOM	0.151231
PCOLCE-AS1	-0.396498		FYB	0.496103		C4B	0.701348		HLA-DRA	0.798161
AP1S1	0.531421		CSF1R	0.876897		GLP1R	0.358662		HLA-DRB5	0.225382
VGF	0.817074		RASGEF1C	0.526503		RP11-250B2	0.350651		HLA-DRB1	0.531259
NAT16	0.302547		AIF1	0.56039		RP1-111D6	0.318226		HLA-DQA1	0.470298
CDHR3	-0.287835		RP1-249H1	0.625554		AQP1	0.612495		HLA-DQB1-AS1	0.236819
TTC26	-0.409628		AC005082	0.296753		POU6F2	0.33207		HLA-DQB2	0.160884
AC093673	0.322992		AOAH	0.368345		AEBP1	0.468081		HLA-DMB	0.614701
RP11-728K20	-0.261798		CPED1	0.565781		AC004899	-0.253616		HLA-DPA1	0.661919
ACTR3B	0.40731		IRF5	0.57223		INTS4L2	0.147926		HLA-DPB1	0.769776
RPS6KA3	0.558072		LINC00996	0.437197		AC004967	0.309963		TDRG1	-0.341724
EIF2S3	-0.372315		CSF2RA	0.606922		AP4M1	0.409809		TREML1	0.255259
PCYT1B	-0.473139		DHRSX	-0.313822		AGFG2	0.435302		PTCRA	0.156349
AFF2	-0.553387		GPR82	-0.426032		PTN	-0.391853		TRAPPC3L	0.108648
RP11-66N11	-0.312835		WAS	0.493654		GYG2	0.62106		GRIFIN	0.367841
EGR3	0.578215		MIR503HG	0.451021		CXorf30	0.32146		RP5-978I12	0.440341
RHOBTB2	0.457531		REEP4	0.376265		SRPX	0.504869		HOTAIRM1	0.449762
DUSP4	0.545779		ADAM28	0.663965		MAOB	0.697771		COA1	0.385052
OPRK1	-0.337713		RP11-489O18	0.46797		KCND1	0.302426		C7orf63	0.35181
RP11-25K19	-0.414918		SLC2A8	0.372728		GDPD2	0.419704		KRIT1	-0.391511
HEY1	0.320785		VIM-AS1	-0.291644		LPAR4	0.502169		RP11-757A13	-0.300602
ZHX1	0.245102		MRC1L1	0.294798		IGSF1	0.187435		C7orf43	0.227619
ARC	0.340454		WDFY4	0.491196		MFHAS1	0.344112		RP11-274B21	0.350178
AC145123	0.372194		PCBD1	-0.427977		AF131215	0.295241		CLEC5A	0.453641
DNAJB5	0.549145		C10orf105	-0.336323		SLC7A2	0.206036		VCX	-0.200121
ALDH1A1	0.308975		RGS10	0.811956		ASAH1	0.443152		GATA1	0.379056
C9orf3	0.448029		LSP1	-0.301378		RP11-108E14	-0.371953		WDR45	0.226753
RP11-64P14	0.407441		GLYATL2	-0.354833		CLU	0.49971		NXF3	0.449178
C9orf9	-0.336494		MPEG1	0.360355		RP11-181B11	-0.242744		NRK	-0.278616
C9orf142	0.3664		ACY3	0.482792		C8orf86	0.276731		SOWAHD	0.30697
NEBL-AS1	-0.309026		AP000439	0.502804		CRISPLD1	0.36764		ARHGAP36	-0.383369
RP11-573G6	0.334489		RP11-480C22	0.446124		RP11-37B2	0.408792		MSR1	0.653163
MICU1	-0.393546		LPAR5	0.765685		OSGIN2	0.404348		CTC-756D1	-0.261929
P4HA1	0.314759		OLR1	0.279714		RGS22	0.295906		RP11-809O17	0.421982
HECTD2	0.544631		TMEM52B	0.377122		RP11-318M2	0.551875		PTPLAD2	0.23164
CRTAC1	-0.340131		BHLHE41	0.360012		ANGPT1	0.621825		FAM166B	-0.369343
RP11-416N2	0.417528		CMKLR1	0.33601		MIR4664	0.31882		TGFBR1	0.491972
RP11-383C5	-0.239298		TFDP1	0.353019		RP11-264I13	0.314356		ZNF33BP1	0.259067
PPFIBP2	0.417215		PLD4	0.730831		RP11-272P10	-0.228345		AGAP4	0.250674
MICAL2	0.599113		CYFIP1	0.75974		RP11-203I2	0.204887		BICC1	-0.351951
RP11-359E10	0.483971		RAB27A	-0.35187		TJP2	0.368909		RP11-338I21	0.285508
BDNF	0.603315		PSTPIP1	-0.409709		FAM189A2	0.617049		CYP2C8	0.203224
TP53I11	0.470308		CTD-3088G3	-0.328796		GALNT12	0.454861		NKX1-2	0.188694
SYT12	0.713228		PYCARD	0.405648		TNC	0.677769		VENTX	0.76895
PPME1	0.428894		RP11-346C20	0.382845		ENTPD2	0.384498		TRPC2	0.486601
NTM	0.374048		IRF8	0.619649		ARMC3	0.439192		HBE1	0.121888
LMO3	-0.396428		RP11-271K11	0.345996		SLC16A9	0.414565		MS4A4E	0.420299
R3HDM2	0.595032		MILR1	0.555946		SORBS1	0.503842		MS4A14	0.421155
ALDH1L2	-0.231307		LINC00669	0.412661		RP11-106M7	0.447868		RP11-748H22	-0.156682
FAM222A-AS1	0.264529		SOCS6	0.426012		CPXM2	0.464494		AP001007	0.554606
HVCN1	-0.300008		C20orf112	0.0607048		ZNF195	-0.22242		EFCAB4B	0.394614
CCDC64	0.392206		SAMHD1	0.430778		STK33	0.314941		CLECL1	0.398887
MMP17	0.308885		TMIGD2	0.594448		LINC00958	0.204071		C12orf60	-0.202056
P2RX2	0.408389		C3	0.68189		PLEKHA7	0.329995		SMAGP	-0.277497
LIG4	0.470207		EMR1	-0.345835		USH1C	0.389848		ITGB7	-0.337361
REC8	-0.448734		CLEC17A	0.438537		OTOG	0.228073		RP11-43N5	0.353291
ZDHHC22	-0.659682		RASAL3	0.600272		CD44	0.762622		RAP1B	-0.351377
NGB	-0.486248		PLVAP	0.587939		APLNR	0.709651		AC124890	0.245414
UNC79	0.348807		AC004447	0.443424		SCGB1D2	0.355468		RP11-642P15	0.138968
APBA2	0.380266		HAMP	0.433519		ROM1	0.441489		LINC00173	0.325138
THBS1	-0.303393		TGFB1	0.504849		RARRES3	0.556833		TAOK3	-0.357221
RP11-64K12	-0.312875		SIGLEC10	0.314517		RP11-800A3	0.464191		ZCCHC8	-0.343235
TNFAIP8L3	-0.466539		LILRB3	-0.411784		P2RY2	0.401103		F7	0.414565
IGDCC4	-0.374391		AC011515	0.373393		ADAMTS8	-0.326649		LINC00552	0.339527
LOXL1-AS1	-0.383359		FCAR	-0.284399		RBP5	0.324906		HNRNPC	-0.4297
RASGRF1	0.486087		CTA-250D10	0.50888		SLC38A1	0.379883		PAX9	0.319636
UBE2Q2P1	-0.268902		MIR378I	0.458297		RP11-968A15	0.206005		RP11-8L8	0.3135
WDR93	-0.321752		TNFRSF13C	0.572058		AVIL	0.320845		DPH6	0.276026
VPS33B	-0.348827		SAMSN1	0.450578		RP11-64B16	0.442174		RP11-265N6	-0.357523
RAB40C	0.57487		RUNX1	0.521213		HSPB8	0.714296		RP11-23N2	0.272902
ATP2A1	-0.186729		FAM3B	0.288309		CYP4F34P	0.260649		ODF3L1	0.40061
CORO1A	0.617744					NOVA1-AS1	-0.279593		ACAN	0.279855
DOK4	0.284359					PIGH	-0.291896		MSLN	-0.442013
ENKD1	-0.332403					RP11-986E7	0.440955		SNX29	0.294435
RP11-529K1	-0.286848					SERPINA3	0.642028		NUP93	0.434778
NECAB2	0.496204					TNFAIP2	0.416248		TMEM170A	-0.30168
TLDC1	-0.445872					RASL12	0.43107		RPH3AL	0.461864
SPATA2L	0.509968					GRAMD2	0.367579		P2RX1	0.520226
RP11-667K14	-0.330881					RP11-414J4	0.446538		AC109333	0.236033
TSR1	-0.272005					PLIN1	0.396771		MIS12	-0.341915
SPNS2	0.515248					AC144835	0.313097		YBX2	-0.246946
ELP5	0.279835					NUPR1	0.517878		DHRS7C	0.353997
CYB5D1	-0.34123					HSD3B7	0.220737		PEMT	0.300673
FAM211A	0.495095					RFWD3	-0.184664		LGALS9	0.499065
SLC47A1	-0.355024					AC137932	0.00432778		MIR142	0.3307
TMEM97	-0.32802					VMO1	0.281477		NOTUM	-0.339567
POLDIP2	0.331033					PIRT	0.695584		AC004156	0.195425
RP11-192H23	-0.445973					TLCD1	-0.293851		GIPC3	-0.348827
PLXDC1	0.409698					GSDMA	0.35044		PRAM1	0.47585
CACNB1	0.502401					STAT3	0.410696		ATG4D	0.362007
RARA	0.372497					GFAP	0.828985		ZNF491	0.26071
FMNL1	0.552037					PLCD3	0.608625		C19orf67	0.153719
NXPH3	0.233957					ABCC3	0.297599		CTD-2538G9	0.336887
PCTP	-0.256689					RGS9	0.34392		AC008992	-0.321672
DGKE	-0.30299					KCNJ2-AS1	-0.302234		CTC-378H22	0.346883
TMC8	0.370421					ITGB4	0.670272		KCNN4	0.277537
RP11-672L10	0.47455					FOXJ1	0.360707		SIGLEC9	0.366269
ADCYAP1	0.487004					SPHK1	0.538051		SIGLEC7	0.372567
DLGAP1-AS4	0.446185					ST6GALNAC2	0.396539		SIGLEC12	-0.429287
ZNF271	0.214399					DLGAP1-AS2	0.417105		FPR3	0.736111
RNF165	0.543915					LAMA1	0.352495		ZNF480	-0.15914
TMEM74B	-0.335728					AQP4	0.625191		TPM3P9	0.222097
LZTS3	0.196383					DTNA	0.505514		AC010492	0.28443
TP53INP2	0.539794					SNRPB2	-0.395531		CTD-2337J16	0.241575
NNAT	0.620818					TTLL9	0.169015		LILRB2	0.207265
PKIG	0.42965					FSTL3	0.541043		LENG9	0.335829
PRTN3	0.499781					PODNL1	0.280651		LILRA2	0.434698
CIRBP-AS1	0.393183					CYP4F3	0.218833		ZSCAN18	-0.327838
PIP5K1C	0.539733					CYP4F12	0.206207		LL22NC03-86G7	0.288752
AC005789	0.582246					FBXO27	-0.245747		PARVG	0.603879
SPRED3	0.479134					FCGBP	0.309379		PKDREJ	0.286666
FBXO17	-0.305771					EMP3	0.409074		BTG3	-0.506361
LYPD5	-0.329985					PLEKHA4	0.5525		AP001056	0.247127
KCNJ14	0.36893					ACPT	-0.208222		PRED62	0.239902
COX6B2	-0.233534					SSC5D	0.398403
AC006946	0.260952					LIMK2	0.583908
SH3BP1	0.490027					APOL4	0.317137
MAPK11	0.353795					C21orf62	0.533839
MIS18A-AS1	-0.3175					IGSF5	0.282616
TMPRSS3	-0.346328					AP001469	0.249465

### Sheet: Supplementary Table 3
	β-Amyloid				tau				GFAP
	cor	p-val	fdr		cor	p-val	fdr		cor	p-val	fdr
MEdarkgrey	-0.248961	0.0250104	0.0333472		-0.278185	0.011917	0.0158893		-0.361477	0.000986283	0.00394513
MEmediumpurple3	-0.225133	0.0433085	0.0433085		-0.221246	0.0471513	0.0471513		-0.220372	0.0494996	0.0595444
MEorange	0.373867	0.000585849	0.00173456		0.441733	3.65529e-05	0.000146212		0.339922	0.00203605	0.0040721
MEsaddlebrown	0.362977	0.00086728	0.00173456		0.324169	0.00315374	0.00630747		0.211593	0.0595444	0.0595444

### Sheet: Supplementary Table 4
	β-Amyloid				tau				GFAP				MEdarkgrey				MEmediumpurple3				MEorange				MEsaddlebrown
	cor	p-val	fdr		cor	p-val	fdr		cor	p-val	fdr		cor	p-val	fdr		cor	p-val	fdr		cor	p-val	fdr		cor	p-val	fdr
Aβ40/Aβ42	0.596787	8.09909e-09	4.04954e-08		0.436037	6.59507e-05	0.000329753		-0.0250278	0.828941	0.828941		-0.195615	0.0860976	0.215244		-0.116984	0.307727	0.512878		0.195867	0.0856845	0.127838		0.0932359	0.416841	0.521052
ptau 181	0.209693	0.0619233	0.0774042		0.0964865	0.394543	0.493179		-0.0563538	0.621806	0.777258		0.0263244	0.816703	0.816703		-0.0112752	0.920928	0.921092		0.184013	0.10227	0.127838		0.182372	0.10542	0.263551
ptau 181/Aβ42	0.361418	0.00124024	0.00310061		0.2624	0.0211415	0.0352358		0.177705	0.124595	0.594239		-0.173511	0.131268	0.218781		-0.203034	0.0765658	0.191415		0.213129	0.0627365	0.127838		0.137599	0.232726	0.387877
tau	0.0830909	0.463705	0.463705		-0.0582359	0.60787	0.60787		-0.134385	0.237696	0.594239		0.0971636	0.391218	0.489022		0.0112518	0.921092	0.921092		0.0457337	0.687075	0.687075		0.0203704	0.857664	0.857664
NfL	0.235867	0.0340216	0.0567026		0.267881	0.0156135	0.0352358		0.0765476	0.499753	0.777258		-0.321567	0.00341921	0.0170961		-0.238528	0.0319978	0.159989		0.395551	0.000257302	0.00128651		0.381188	0.000446564	0.00223282

### Sheet: Supplementary Table 5
	β-Amyloid			tau			GFAP			MEdarkgrey			MEmediumpurple3			MEorange			MEsaddlebrown
	cor	p-val		cor	p-val		cor	p-val		cor	p-val		cor	p-val		cor	p-val		cor	p-val
YKL-40	0.20152	0.0712244		0.0646386	0.566438		-0.0323842	0.775515		-0.142344	0.204922		-0.153862	0.170246		0.277597	0.0121051		0.248555	0.0252562
G6PI	0.175511	0.11706		0.244347	0.027922		0.0392407	0.729652		-0.113347	0.313686		-0.209914	0.0599885		0.0880985	0.434165		0.106707	0.343053
NPTXR	-0.153287	0.171866		-0.169514	0.13031		-0.147727	0.190974		0.348442	0.00143377		0.316667	0.00397398		-0.163618	0.14442		-0.119377	0.288466
SCG2	-0.00121	0.991446		-0.0585652	0.603524		0.00453589	0.968147		0.226874	0.0416726		0.276084	0.0126018		-0.0425023	0.706363		0.0479901	0.670514
SODM	0.214698	0.0542597		0.25888	0.0196147		0.132268	0.242176		-0.051626	0.647155		0.0154923	0.890816		0.0897245	0.425696		0.0272358	0.809279
TYB4	0.0962133	0.392858		0.253457	0.0224259		0.118367	0.295688		-0.106075	0.345937		-0.176107	0.115802		0.19869	0.0753723		0.131527	0.241826
VGF	0.129087	0.250746		-0.023643	0.834051		-0.296111	0.0076554		0.220845	0.0475639		0.217073	0.0515861		-0.195167	0.0808047		-0.0669828	0.552416

### Sheet: Supplementary Table 6
	YKL-40 ELISA r	YKL-40 ELISA p-val
β-Amyloid	0.214458	0.0545355
tau	0.0779784	0.488967
GFAP	0.187753	0.095365
MEdarkgrey	-0.0353884	0.753792
MEmediumpurple3	-0.0407182	0.718161
	NPTXR ELISA r	NPTXR ELISA p-val
β-Amyloid	0.0160176	0.887138
tau	0.020064	0.85889
GFAP	0.174204	0.122238
MEorange	0.0240741	0.83107
MEsaddlebrown	0.0732159	0.515967

### Sheet: Supplementary Table 7
MEorange			MEsaddlebrown
Gene	kWithin		Gene	kWithin
GFAP	0.637151		HLA-DRA	1.93313
CD44	0.629511		CD74	1.59156
CHI3L2	0.504789		HLA-DPB1	1.14953
MAOB	0.437624		HLA-DPA1	0.954993
C4B	0.387499		HLA-DOA	0.886064
PIRT	0.387412		MS4A6A	0.740418
HSPB8	0.348569		FPR3	0.588645
APLNR	0.347654		HLA-DMB	0.458628
RP11-267A15	0.343311		CIITA	0.439539
ITGB4	0.315942		VENTX	0.437283
TNC	0.311251		HLA-DMA	0.419537
AQP4	0.308554		MS4A7	0.404117
LINC01094	0.30284		HLA-DQA1	0.363576
CHI3L1	0.295765		CD14	0.333154
LPAR4	0.240975		HLA-DRB1	0.317487
TJP2	0.228855		MS4A4A	0.306151
MSX2	0.223548		SLC37A2	0.294009
PLCD3	0.216449		MSR1	0.286913
ANGPT1	0.207209		HLA-DQB1	0.261134
SERPINA3	0.20695		FCER1G	0.21721
GYG2	0.204548		CYBB	0.189646
AQP1	0.196301		TREM2	0.185808
RARRES3	0.181827		TNFRSF14	0.151078
PIFO	0.173117		HPSE	0.148373
FAM189A2	0.172353		TGFBR1	0.141136
SPHK1	0.164824		ITGAX	0.141061
USH1C	0.145901		P2RX1	0.1101
PFKFB2	0.14418		CLEC5A	0.0979853
SFRP2	0.142615		SLC11A1	0.0956259
RP11-318M2	0.13812		AP001007	0.0920891
C21orf62	0.129796		LGALS9	0.0896708
SRPX	0.127815		HLA-DQB1-AS1	0.0889794
OSMR	0.125668		PARVG	0.0856749
LIMK2	0.120969		STEAP3	0.0748017
SLC16A9	0.114038		SLC15A2	0.0734926
FSTL3	0.113915		PTPN7	0.0734839
GMPR	0.112688		ABI3	0.0710062
GLP1R	0.111861		FAM166B	0.0679214
RP11-800A3	0.108978		CLEC7A	0.0576225
PDPN	0.105832		CMTM3	0.0567682
PLEKHA4	0.0997067		NAGK	0.0564854
CNGA3	0.0985668		MS4A4E	0.0546238
ITPKB	0.095941		NUP93	0.0534502
STAT3	0.093591		PRAM1	0.0510944
P2RY2	0.0933256		HCST	0.0492727
PLSCR4	0.0930608		TREML1	0.0483294
TNFAIP2	0.0908853		ARHGAP30	0.0481814
SAMD11	0.0893109		BTG3	0.0480419
C1orf87	0.0868229		MSLN	0.0463863
NPNT	0.0851077		TLR2	0.0455922

### Sheet: Supplementary Table 8
Pathways	Β-Amyloid FDR gamma p-val	Β-Amyloid enrichment score	tau FDR gamma p-val	tau enrichment score	GFAP FDR gamma p-val	GFAP enrichment score	darkgrey FDR gamma p-val	darkgrey enrichment score	mediumpurple3 FDR gamma p-val	mediumpurple3 enrichment score	orange FDR gamma p-val	orange enrichment score	saddlebrown FDR gamma p-val	saddlebrown enrichment score
Alanine and Aspartate Metabolism	0.0223942	1.59198	0.0160511	1.44596	NA	NA	NA	NA	NA	NA	0.00668027	1.74477	0.00341197	1.32199
Alkaloid biosynthesis II	NA	NA	0.00857133	5.94442	NA	NA	NA	NA	NA	NA	NA	NA	NA	NA
Aminosugars metabolism	NA	NA	NA	NA	NA	NA	0.0073288	1.45163	NA	NA	NA	NA	0.002577	2.10382
Androgen and estrogen biosynthesis and metabolism	NA	NA	0.0183255	1.11458	NA	NA	NA	NA	NA	NA	0.00623436	2.30556	NA	NA
Arachidonic acid metabolism	0.0130168	9.06187	0.0111498	6.17326	0.00268545	9.93345	0.0090486	6.23096	NA	NA	NA	NA	0.0064025	1.25419
Arginine and Proline Metabolism	NA	NA	0.0111498	1.22988	0.00268545	1.78122	0.0090486	1.24139	NA	NA	0.00623436	2.06704	0.002577	1.40556
Ascorbate (Vitamin C) and Aldarate Metabolism	NA	NA	0.00857133	2.22916	NA	NA	0.00917865	1.12499	0.0062118	2.27739	NA	NA	NA	NA
Aspartate and asparagine metabolism	NA	NA	0.0266163	1.04902	0.00268545	1.6712	0.0073288	1.69413	0.0132698	1.07174	0.00623436	2.49542	0.00341197	1.1509
Beta-Alanine metabolism	NA	NA	0.01305	1.07001	NA	NA	0.0105493	1.07999	NA	NA	NA	NA	0.002577	1.30438
Bile acid biosynthesis	NA	NA	NA	NA	0.00351093	4.03551	NA	NA	NA	NA	NA	NA	0.00930642	1.01903
Biopterin metabolism	0.0108014	2.67738	NA	NA	NA	NA	0.00812541	1.63639	NA	NA	NA	NA	NA	NA
Butanoate metabolism	NA	NA	0.0111498	1.4861	0.00268545	1.72184	NA	NA	NA	NA	0.0161195	1.22963	0.002577	2.17391
Caffeine metabolism	0.00546786	9.81691	NA	NA	NA	NA	NA	NA	NA	NA	NA	NA	NA	NA
Carbon fixation	NA	NA	NA	NA	NA	NA	NA	NA	NA	NA	NA	NA	0.002577	1.01903
Carnitine shuttle	0.0070691	2.10362	NA	NA	NA	NA	NA	NA	NA	NA	NA	NA	NA	NA
Chondroitin sulfate degradation	NA	NA	0.00857133	5.09522	0.00509065	3.68963	0.0123538	1.28571	0.0062118	5.20562	0.0124639	1.31745	NA	NA
CoA Catabolism	0.00546786	7.36269	0.00891306	4.45831	NA	NA	NA	NA	NA	NA	NA	NA	NA	NA
D4&E4-neuroprostanes formation	NA	NA	0.0111649	1.78333	NA	NA	NA	NA	NA	NA	NA	NA	NA	NA
De novo fatty acid biosynthesis	NA	NA	NA	NA	NA	NA	NA	NA	NA	NA	NA	NA	0.028877	1.16462
Di-unsaturated fatty acid beta-oxidation	0.00546786	7.36269	NA	NA	NA	NA	NA	NA	NA	NA	NA	NA	NA	NA
Drug metabolism - cytochrome P450	NA	NA	NA	NA	NA	NA	NA	NA	NA	NA	NA	NA	0.0064025	2.50837
Drug metabolism - other enzymes	0.00998085	1.47256	NA	NA	0.0028008	3.87412	0.00772704	2.70003	NA	NA	NA	NA	NA	NA
Fatty acid activation	0.00546786	1.7671	NA	NA	NA	NA	NA	NA	NA	NA	0.00623436	1.47558	0.0228194	1.30438
Fatty acid oxidation	0.00546786	3.68134	NA	NA	NA	NA	NA	NA	NA	NA	NA	NA	NA	NA
Fatty acid oxidation, peroxisome	NA	NA	0.0093422	2.97221	0.0028008	4.30459	NA	NA	NA	NA	NA	NA	0.002577	5.43478
Fructose and mannose metabolism	NA	NA	0.00857133	4.11551	NA	NA	0.0090486	1.38466	0.00749347	1.4015	0.0335205	2.83768	0.0064025	3.76256
Galactose metabolism	NA	NA	0.0144198	4.80126	NA	NA	0.0073288	1.73076	0.023759	1.40154	0.00623436	3.54698	0.002577	5.01662
Glutamate metabolism	NA	NA	0.00857133	1.4861	0.00268545	1.61421	0.00772704	1.12499	NA	NA	0.00962997	1.15278	0.002577	2.03804
Glutathione Metabolism	NA	NA	0.01305	1.18892	NA	NA	NA	NA	NA	NA	0.00623436	2.45927	0.00832926	1.08696
Glycerophospholipid metabolism	NA	NA	NA	NA	NA	NA	NA	NA	NA	NA	NA	NA	0.002577	1.66373
Glycine, serine, alanine and threonine metabolism	0.088547	1.207	0.00877219	1.60793	0.00302832	1.07615	0.00917865	1.04999	0.0119509	1.19471	0.00623436	1.66301	0.002577	1.3587
Glycolysis and Gluconeogenesis	0.00808484	1.33869	0.027824	1.62121	NA	NA	0.0090486	1.2273	NA	NA	0.00623436	2.9344	0.0178539	2.22338
Glycosphingolipid biosynthesis - ganglioseries	NA	NA	0.0111649	3.56665	NA	NA	NA	NA	NA	NA	0.00887145	3.68888	NA	NA
Glycosphingolipid biosynthesis - globoseries	NA	NA	0.0093422	2.97221	NA	NA	NA	NA	NA	NA	0.00623436	3.07409	0.002577	5.43478
Glycosphingolipid metabolism	NA	NA	0.0127303	2.22916	NA	NA	NA	NA	NA	NA	0.10696	1.53704	0.0212567	1.3587
Glyoxylate and Dicarboxylate Metabolism	NA	NA	NA	NA	NA	NA	0.00772704	1.80002	0.00671095	1.82196	NA	NA	0.00477021	1.63044
Heparan sulfate degradation	0.00921285	1.63615	0.00857133	3.96314	0.00662073	2.86973	0.0181495	1	0.0062118	4.04875	0.00623436	2.04939	0.00412364	1.81159
Hexose phosphorylation	NA	NA	0.00857133	3.75446	NA	NA	NA	NA	NA	NA	0.0700975	1.94156	0.0131727	1.7163
Histidine metabolism	NA	NA	NA	NA	NA	NA	NA	NA	NA	NA	0.00623436	1.37352	NA	NA
Hyaluronan Metabolism	0.00553062	2.94507	0.0111649	1.78333	0.00351093	2.58278	NA	NA	0.0062118	3.64392	0.00623436	1.84444	0.002577	3.26083
Keratan sulfate degradation	0.0108014	1.33869	0.0101277	1.62127	NA	NA	NA	NA	NA	NA	0.00623436	1.67673	0.005328	1.48221
Leukotriene metabolism	0.00546786	2.67738	0.00857133	2.43191	0.00268545	7.04391	0.0073288	3.27279	NA	NA	0.0245459	1.67673	0.005328	1.48221
Linoleate metabolism	NA	NA	NA	NA	NA	NA	NA	NA	0.00749347	1.17543	NA	NA	0.0064025	2.10382
Lipoate metabolism	0.00546786	5.89015	0.0111649	1.78333	NA	NA	NA	NA	NA	NA	0.00887145	1.84444	NA	NA
Lysine metabolism	0.00546786	2.32504	0.00857133	1.44596	0.00333615	2.03901	0.0123538	1.45946	0.0062118	2.87673	0.00623436	2.42689	NA	NA
Mono-unsaturated fatty acid beta-oxidation	0.00546786	7.36269	NA	NA	NA	NA	NA	NA	NA	NA	NA	NA	NA	NA
N-Glycan biosynthesis	0.00612793	2.45423	0.01305	2.97221	NA	NA	0.0105493	1.49999	NA	NA	0.00623436	4.61113	0.00293778	5.43478
N-Glycan Degradation	0.0130168	1.13273	0.0111498	2.05775	NA	NA	0.0073288	1.38466	NA	NA	0.00623436	2.12826	0.002577	2.50837
Nitrogen metabolism	NA	NA	NA	NA	NA	NA	0.0073288	1.5	0.0119509	1.0122	NA	NA	0.002577	1.81159
Omega-3 fatty acid metabolism	0.00553062	2.94507	NA	NA	NA	NA	NA	NA	NA	NA	0.00887145	3.68888	0.002577	3.26083
Omega-6 fatty acid metabolism	NA	NA	NA	NA	0.0028008	4.30459	NA	NA	NA	NA	NA	NA	NA	NA
Parathio degradation	NA	NA	NA	NA	NA	NA	NA	NA	NA	NA	0.00623436	3.07409	NA	NA
Pentose and Glucuronate Interconversions	NA	NA	0.00857133	6.48508	0.0028008	4.69594	0.00812541	4.90918	0.007248	3.31263	NA	NA	NA	NA
Pentose phosphate pathway	NA	NA	0.0207281	1.78333	NA	NA	0.053974	1.50002	NA	NA	NA	NA	0.002577	1.63043
Phosphatidylinositol phosphate metabolism	NA	NA	0.00857133	2.34654	NA	NA	NA	NA	NA	NA	0.0157709	1.45617	0.00293778	1.7163
Phytanic acid peroxisomal oxidation	NA	NA	0.0183255	1.11458	0.00568537	1.61423	NA	NA	NA	NA	0.0153704	1.15278	0.00377472	2.03803
Porphyrin metabolism	NA	NA	0.0093422	1.57356	0.0027352	2.27894	0.0123538	1.05882	0.0062118	2.14346	0.00623436	1.62743	NA	NA
Propanoate metabolism	0.00546786	3.68139	NA	NA	NA	NA	0.0090486	1.50004	NA	NA	0.00746606	1.53704	0.00608575	1.3587
Prostaglandin formation from arachidonate	0.00546786	6.31094	0.00857133	5.09522	0.00268545	6.45697	0.00930715	3.85703	NA	NA	NA	NA	NA	NA
Putative anti-Inflammatory metabolites formation from EPA	NA	NA	0.0183255	1.11458	0.00568537	8.07116	0.0150525	1.125	NA	NA	0.00623436	2.30556	NA	NA
Pyrimidine metabolism	NA	NA	NA	NA	NA	NA	NA	NA	NA	NA	NA	NA	0.002577	1.4447
Pyruvate Metabolism	0.00998085	1.47256	NA	NA	NA	NA	0.021546	1.80002	NA	NA	0.00623436	1.84451	NA	NA
Selenoamino acid metabolism	0.0130168	1.13273	0.0111498	1.37184	NA	NA	NA	NA	0.00749347	1.4015	NA	NA	NA	NA
Sialic acid metabolism	0.0273457	1.47254	0.0107998	3.56665	NA	NA	NA	NA	NA	NA	0.00623436	3.68885	0.002577	4.89117
Squalene and cholesterol biosynthesis	0.00553062	3.4647	NA	NA	0.021168	3.03859	0.00772704	2.24997	0.0104528	1.13872	0.0108718	1.72921	0.002577	2.87715
Starch and Sucrose Metabolism	NA	NA	0.0093422	6.9355	NA	NA	NA	NA	NA	NA	0.0170481	3.07409	0.00412364	5.43478
TCA cycle	NA	NA	0.00891306	2.02651	NA	NA	NA	NA	NA	NA	0.00840036	1.2576	NA	NA
Tryptophan metabolism	NA	NA	0.0093422	1.25147	NA	NA	NA	NA	0.0062118	1.27857	0.00623436	1.29435	NA	NA
Tyrosine metabolism	NA	NA	0.00857133	1.3089	NA	NA	0.0073288	1.98167	0.00749347	1.50436	NA	NA	NA	NA
Ubiquinone Biosynthesis	0.00546786	3.2723	NA	NA	NA	NA	0.00772704	2	0.0062118	2.02437	0.0170481	1.0247	0.00412364	1.81159
Urea cycle/amino group metabolism	NA	NA	0.00857133	1.4424	0.00268545	1.70917	0.0073288	1.19117	0.0062118	1.33966	0.00623436	1.35621	0.002577	1.19884
Valine, leucine and isoleucine degradation	0.0196361	1.2622	0.0093422	1.78335	0.00302832	1.47585	0.0275307	1.02857	NA	NA	0.0104421	1.05396	0.00311698	1.86333
Vitamin A (retinol) metabolism	NA	NA	NA	NA	NA	NA	NA	NA	NA	NA	0.0104421	4.61113	NA	NA
Vitamin B1 (thiamin) metabolism	NA	NA	0.01305	1.4861	NA	NA	0.0105493	1.49999	0.0062118	3.03656	0.0104421	1.53704	NA	NA
Vitamin B12 (cyanocobalamin) metabolism	NA	NA	NA	NA	NA	NA	NA	NA	NA	NA	0.00623436	9.22254	NA	NA
Vitamin B2 (riboflavin) metabolism	0.00546786	3.68134	0.0110546	2.22916	NA	NA	NA	NA	NA	NA	0.00746606	2.30558	0.002577	4.07614
Vitamin B3 (nicotinate and nicotinamide) metabolism	NA	NA	NA	NA	0.00941019	1.49002	0.00772704	1.38461	NA	NA	0.0108718	1.41879	0.002577	1.25415
Vitamin B5 - CoA biosynthesis from pantothenate	0.00546786	4.90846	0.0093422	2.97221	NA	NA	NA	NA	NA	NA	NA	NA	NA	NA
Vitamin B6 (pyridoxine) metabolism	NA	NA	0.00857133	2.05775	NA	NA	0.0073288	1.38466	0.0062118	2.803	NA	NA	NA	NA
Vitamin B9 (folate) metabolism	NA	NA	NA	NA	NA	NA	NA	NA	NA	NA	0.00668027	1.67673	NA	NA
Vitamin D3 (cholecalciferol) metabolism	0.00553062	2.94507	NA	NA	NA	NA	NA	NA	NA	NA	NA	NA	0.002577	3.26083
Vitamin E metabolism	NA	NA	NA	NA	NA	NA	NA	NA	0.0062118	2.02437	0.0170481	1.0247	NA	NA
Vitamin H (biotin) metabolism	NA	NA	NA	NA	NA	NA	NA	NA	NA	NA	0.00623436	3.07409	NA	NA
Xenobiotics metabolism	NA	NA	NA	NA	NA	NA	NA	NA	0.024721	2.02443	0.00623436	1.64685	0.002577	1.74693
